# Comparing ancestry calibration approaches for a trans-ancestry colorectal cancer polygenic risk score

**DOI:** 10.1101/2023.10.23.23296753

**Authors:** Elisabeth A. Rosenthal, Li Hsu, Minta Thomas, Ulrike Peters, Christopher Kachulis, Karynne Patterson, Gail P. Jarvik

## Abstract

**Background:** Colorectal cancer (CRC) is a complex disease with monogenic, polygenic and environmental risk factors. Polygenic risk scores (PRS) are being developed to identify high polygenic risk individuals. Due to differences in genetic background, PRS distributions vary by ancestry, necessitating calibration.

**Methods:** We compared four calibration methods using the All of Us Research Program Whole Genome Sequence data for a CRC PRS previously developed in participants of European and East Asian ancestry. The methods contrasted results from linear models with A) the entire data set or an ancestrally diverse training set AND B) covariates including principal components of ancestry or admixture. Calibration with the training set adjusted the variance in addition to the mean.

**Results:** All methods performed similarly within ancestry with OR (95% C.I.) per s.d. change in PRS: African 1.5 (1.02, 2.08), Admixed American 2.2 (1.27, 3.85), European 1.6 (1.43, 1.89), and Middle Eastern 1.1 (0.71, 1.63). Using admixture and an ancestrally diverse training set provided distributions closest to standard Normal with accurate upper tail frequencies.

**Conclusion:** Although the PRS is predictive of CRC risk for most ancestries, its performance varies by ancestry. *Post-hoc* calibration preserves the risk prediction within ancestries. Training a calibration model on ancestrally diverse participants to adjust both the mean and variance of the PRS, using admixture as covariates, created standard Normal z-scores. These z-scores can be used to identify patients at high polygenic risk, and can be incorporated into comprehensive risk scores including other known risk factors, allowing for more precise risk estimates.
