## Supplemental Tables for "Comparing ancestry calibration approaches for a trans-ancestry colorectal cancer polygenic risk score"

### Sheet: T2 CRC Inclusion Codes
Name	Concept Id	Source/Standard	Vocab	Code
Carcinoma in situ of other and unspecified parts of intestine	1567719	Source	ICD10CM	D01.4
Carcinoma in situ of other and unspecified parts of intestine	44834534	Source	ICD9CM	230.7
Malignant neoplasm of colon	44822869	Source	ICD9CM	153
Malignant neoplasm of colon	1567477	Source	ICD10CM	C18
Malignant neoplasm of rectosigmoid junction	35206140	Source	ICD10CM	C19
Malignant neoplasm of rectosigmoid junction	44822870	Source	ICD9CM	154
Primary malignant neoplasm of colon	197500	Standard	SNOMED	93761005
Primary malignant neoplasm of rectosigmoid junction	438699	Standard	SNOMED	93980002

### Sheet: T3 Hereditary Colon Cancer Conc
Name	Concept Id	Source/Standard	Vocab	Code
Familial multiple polyposis syndrome	4248251	Standard	SNOMED	72900001
Gardner syndrome	4246717	Standard	SNOMED	60876000
Hereditary non-polyposis colon cancer gene mutation positive	37108693	Standard	SNOMED	1099611000119109
HNPCC - hereditary nonpolyposis colon cancer	4198567	Standard	SNOMED	315058005
Lynch syndrome	37396489	Standard	SNOMED	716318002
MYH-associated polyposis	4309547	Standard	SNOMED	423471004
Peutz-Jeghers syndrome	4182399	Standard	SNOMED	54411001

### Sheet: T4 CRC Surgical Procedure codes
Name	Concept Id	Source/Standard	Vocab	Code
Colectomy, partial, with removal of terminal ileum with ileocolostomy	2109056	Source	CPT4	44160
Colectomy, partial; abdominal and transanal approach	2109047	Source	CPT4	44147
Colectomy, partial; with anastomosis	2109041	Source	CPT4	44140
Colectomy, partial; with coloproctostomy (low pelvic anastomosis)	2109045	Source	CPT4	44145
Colectomy, partial; with coloproctostomy (low pelvic anastomosis), with colostomy	2109046	Source	CPT4	44146
Colectomy, partial; with end colostomy and closure of distal segment (Hartmann type procedure)	2109043	Source	CPT4	44143
Colectomy, partial; with resection, with colostomy or ileostomy and creation of mucofistula	2109044	Source	CPT4	44144
Colectomy, partial; with skin level cecostomy or colostomy	2109042	Source	CPT4	44141
Colectomy, total, abdominal, with proctectomy; with ileoanal anastomosis, creation of ileal reservoir (S or J), includes loop ileostomy, and rectal mucosectomy, when performed	2109055	Source	CPT4	44158
Colectomy, total, abdominal, with proctectomy; with ileoanal anastomosis, includes loop ileostomy, and rectal mucosectomy, when performed	2109054	Source	CPT4	44157
Colectomy, total, abdominal, with proctectomy; with ileostomy	2109052	Source	CPT4	44155
Colectomy, total, abdominal, without proctectomy; with ileostomy or ileoproctostomy	2109048	Source	CPT4	44150
Colectomy, total, abdominal, without proctectomy; with rectal mucosectomy, ileoanal anastomosis, creation of ileal reservoir (S or J), with or without loop ileostomy (Deprecated)	42736543	Source	CPT4	44153
Open and other cecectomy	2002751	Source	ICD9Proc	45.72
Open and other left hemicolectomy	2002764	Source	ICD9Proc	45.75
Open and other multiple segmental resection of large intestine	2002750	Source	ICD9Proc	45.71
Open and other partial excision of large intestine	2002749	Source	ICD9Proc	45.7
Open and other resection of transverse colon	2002763	Source	ICD9Proc	45.74
Open and other right hemicolectomy	2002762	Source	ICD9Proc	45.73
Open and other sigmoidectomy	2002765	Source	ICD9Proc	45.76
Other and unspecified partial excision of large intestine	2002766	Source	ICD9Proc	45.79
Repair Rectum, Open Approach	2752612	Source	ICD10PCS	0DQP0ZZ
Repair Rectum, Percutaneous Endoscopic Approach	2752614	Source	ICD10PCS	0DQP4ZZ
Repair Rectum, Via Natural or Artificial Opening	2752615	Source	ICD10PCS	0DQP7ZZ
Repair Rectum, Via Natural or Artificial Opening Endoscopic	2752616	Source	ICD10PCS	0DQP8ZZ
Total intra-abdominal colectomy	2002767	Source	ICD9Proc	45.8

### Sheet: T5 CRC chemo and radiation code
Name	Concept Id	Source/Standard	Vocab	Code
Basic radiation dosimetry calculation, central axis depth dose calculation, TDF, NSD, gap calculation, off axis factor, tissue inhomogeneity factors, calculation of non-ionizing radiation surface and depth dose, as required during course of treatment, onl	2211839	Source	CPT4	77300
Brachytherapy isodose plan; complex (multiplane isodose plan, volume implant calculations, over 10 sources/ribbons used, special spatial reconstruction, remote afterloading brachytherapy, over 12 sources)	2211847	Source	CPT4	77328
Brachytherapy isodose plan; intermediate (multiplane dosage calculations, application involving 5 to 10 sources/ribbons, remote afterloading brachytherapy, 9 to 12 sources)	2211846	Source	CPT4	77327
Brachytherapy isodose plan; simple (calculation made from single plane, 1 to 4 sources/ribbon application, remote afterloading brachytherapy, 1 to 8 sources)	2211845	Source	CPT4	77326
CHEMO ADMINISRATE SUBCUT/IM	44782128	Standard	HCPCS	G0355
CHEMO ADMINISRATE SUBCUT/IM	44782128	Source	HCPCS	G0355
CHEMOTHERAPY ADMINISTRATION	2616277	Source	HCPCS	C8954
CHEMOTHERAPY ADMINISTRATION	2616276	Source	HCPCS	C8953
Chemotherapy administration by both infusion technique and other technique(s) (e.g., subcutaneous, intramuscular, push), per visit	2720578	Standard	HCPCS	Q0085
Chemotherapy administration by both infusion technique and other technique(s) (e.g., subcutaneous, intramuscular, push), per visit	2720578	Source	HCPCS	Q0085
Chemotherapy administration by infusion technique only, per visit	2720577	Standard	HCPCS	Q0084
Chemotherapy administration by infusion technique only, per visit	2720577	Source	HCPCS	Q0084
Chemotherapy administration by other than infusion technique only (e.g., subcutaneous, intramuscular, push), per visit	2720576	Standard	HCPCS	Q0083
Chemotherapy administration by other than infusion technique only (e.g., subcutaneous, intramuscular, push), per visit	2720576	Source	HCPCS	Q0083
Chemotherapy administration into peritoneal cavity, requiring and including peritoneocentesis	42738936	Source	CPT4	96445
Chemotherapy administration into pleural cavity, requiring and including thoracentesis	2314238	Source	CPT4	96440
Chemotherapy administration, into CNS (eg, intrathecal), requiring and including spinal puncture	2314240	Source	CPT4	96450
Chemotherapy administration, intra-arterial; infusion technique, each additional hour (List separately in addition to code for primary procedure)	2314236	Source	CPT4	96423
Chemotherapy administration, intra-arterial; infusion technique, initiation of prolonged infusion (more than 8 hours), requiring the use of a portable or implantable pump	2314237	Source	CPT4	96425
Chemotherapy administration, intra-arterial; infusion technique, up to 1 hour	2314235	Source	CPT4	96422
Chemotherapy administration, intra-arterial; push technique	2314234	Source	CPT4	96420
Chemotherapy administration, intravenous infusion technique; each additional hour (List separately in addition to code for primary procedure)	2314231	Source	CPT4	96415
Chemotherapy administration, intravenous infusion technique; each additional sequential infusion (different substance/drug), up to 1 hour (List separately in addition to code for primary procedure)	2314233	Source	CPT4	96417
Chemotherapy administration, intravenous infusion technique; initiation of prolonged chemotherapy infusion (more than 8 hours), requiring use of a portable or implantable pump	2314232	Source	CPT4	96416
Chemotherapy administration, intravenous infusion technique; up to 1 hour, single or initial substance/drug	2314229	Source	CPT4	96413
Chemotherapy administration, intravenous; infusion technique, initiation of prolonged infusion (more than 8 hours), requiring the use of a portable or implantable pump (Deprecated)	42732725	Source	CPT4	96414
Chemotherapy administration, intravenous; infusion technique, one to 8 hours, each additional hour (List separately in addition to code for primary procedure) (Deprecated)	42732724	Source	CPT4	96412
Chemotherapy administration, intravenous; infusion technique, up to one hour (Deprecated)	42732723	Source	CPT4	96410
Chemotherapy administration, intravenous; push technique (Deprecated)	42732722	Source	CPT4	96408
Chemotherapy administration, subcutaneous or intramuscular, with or without local anesthesia (Deprecated)	42738932	Source	CPT4	96400
Chemotherapy administration, subcutaneous or intramuscular; hormonal anti-neoplastic	2314221	Source	CPT4	96402
Chemotherapy administration, subcutaneous or intramuscular; non-hormonal anti-neoplastic	2314220	Source	CPT4	96401
Chemotherapy administration; intralesional, more than 7 lesions	2314223	Source	CPT4	96406
Chemotherapy administration; intralesional, up to and including 7 lesions	2314222	Source	CPT4	96405
Chemotherapy administration; intravenous, push technique, each additional substance/drug (List separately in addition to code for primary procedure)	2314227	Source	CPT4	96411
Chemotherapy administration; intravenous, push technique, single or initial substance/drug	2314225	Source	CPT4	96409
Chemotherapy injection, subarachnoid or intraventricular via subcutaneous reservoir, single or multiple agents	2314246	Source	CPT4	96542
CHEMOTHERAPY IV ONE HR INITI	44782132	Standard	HCPCS	G0359
CHEMOTHERAPY IV ONE HR INITI	44782132	Source	HCPCS	G0359
EACH ADDITIONAL HR 1-8 HRS	44782133	Standard	HCPCS	G0360
EACH ADDITIONAL HR 1-8 HRS	44782133	Source	HCPCS	G0360
Implantation of chemotherapeutic agent	2000011	Source	ICD9Proc	0.1
Infusion therapy, using other than chemotherapeutic drugs, per visit	2720574	Standard	HCPCS	Q0081
Infusion therapy, using other than chemotherapeutic drugs, per visit	2720574	Source	HCPCS	Q0081
Intensity modulated radiotherapy plan, including dose-volume histograms for target and critical structure partial tolerance specifications	2211840	Source	CPT4	77301
Intensity modulated treatment delivery, single or multiple fields/arcs, via narrow spatially and temporally modulated beams, binary, dynamic MLC, per treatment session	2211872	Source	CPT4	77418
Intraoperative radiation treatment delivery, electrons, single treatment session	42742550	Source	CPT4	77425
Intraoperative radiation treatment management	42742551	Source	CPT4	77469
Introduction of Other Antineoplastic into Biliary and Pancreatic Tract, Percutaneous Approach	2788735	Source	ICD10PCS	3E0J305
Introduction of Other Antineoplastic into Bone Marrow, Percutaneous Approach	2787244	Source	ICD10PCS	3E0A305
Introduction of Other Antineoplastic into Cranial Cavity and Brain, Percutaneous Approach	2789544	Source	ICD10PCS	3E0Q305
Introduction of Other Antineoplastic into Epidural Space, Percutaneous Approach	2785769	Source	ICD10PCS	3E0S305
Introduction of Other Antineoplastic into Genitourinary Tract, Percutaneous Approach	2788786	Source	ICD10PCS	3E0K305
Introduction of Other Antineoplastic into Genitourinary Tract, Via Natural or Artificial Opening	2788994	Source	ICD10PCS	3E0K705
Introduction of Other Antineoplastic into Genitourinary Tract, Via Natural or Artificial Opening Endoscopic	2789009	Source	ICD10PCS	3E0K805
Introduction of Other Antineoplastic into Lower GI, Percutaneous Approach	2788501	Source	ICD10PCS	3E0H305
Introduction of Other Antineoplastic into Lymphatics, Percutaneous Approach	2786014	Source	ICD10PCS	3E0W305
Introduction of Other Antineoplastic into Muscle, Percutaneous Approach	2786176	Source	ICD10PCS	3E02305
Introduction of Other Antineoplastic into Peritoneal Cavity, Percutaneous Approach	2789045	Source	ICD10PCS	3E0M305
Introduction of Other Antineoplastic into Peritoneal Cavity, Via Natural or Artificial Opening	2789248	Source	ICD10PCS	3E0M705
Introduction of Other Antineoplastic into Pleural Cavity, Percutaneous Approach	2789025	Source	ICD10PCS	3E0L305
Introduction of Other Antineoplastic into Pleural Cavity, Via Natural or Artificial Opening	2789040	Source	ICD10PCS	3E0L705
Introduction of Other Antineoplastic into Spinal Canal, Percutaneous Approach	2785747	Source	ICD10PCS	3E0R305
Introduction of Other Antineoplastic into Subcutaneous Tissue, Percutaneous Approach	2785969	Source	ICD10PCS	3E01305
Introduction of Other Antineoplastic into Upper GI, Via Natural or Artificial Opening Endoscopic	2788486	Source	ICD10PCS	3E0G805
PROLONG CHEMO INFUSE>8HRS PU	44782134	Standard	HCPCS	G0361
PROLONG CHEMO INFUSE>8HRS PU	44782134	Source	HCPCS	G0361
Provision of chemotherapy agent (Deprecated)	42738941	Source	CPT4	96545
Radiation therapy management with complete course of therapy consisting of 1 or 2 fractions only	2211877	Source	CPT4	77431
Radiation treatment delivery, 2 separate treatment areas, 3 or more ports on a single treatment area, use of multiple blocks; 11-19 MeV	2211865	Source	CPT4	77409
Radiation treatment delivery, 2 separate treatment areas, 3 or more ports on a single treatment area, use of multiple blocks; 20 MeV or greater	2211866	Source	CPT4	77411
Radiation treatment delivery, 2 separate treatment areas, 3 or more ports on a single treatment area, use of multiple blocks; 6-10 MeV	2211864	Source	CPT4	77408
Radiation treatment delivery, 3 or more separate treatment areas, custom blocking, tangential ports, wedges, rotational beam, compensators, electron beam; 11-19 MeV	2211869	Source	CPT4	77414
Radiation treatment delivery, 3 or more separate treatment areas, custom blocking, tangential ports, wedges, rotational beam, compensators, electron beam; 20 MeV or greater	2211870	Source	CPT4	77416
Radiation treatment delivery, 3 or more separate treatment areas, custom blocking, tangential ports, wedges, rotational beam, compensators, electron beam; 6-10 MeV	2211868	Source	CPT4	77413
Radiation treatment delivery, >/=1 MeV; complex	2211867	Source	CPT4	77412
Radiation treatment delivery, >/=1 MeV; intermediate	2211863	Source	CPT4	77407
Radiation treatment delivery, >/=1 MeV; simple	2211859	Source	CPT4	77402
Radiation treatment delivery, single treatment area, single port or parallel opposed ports, simple blocks or no blocks; 11-19 MeV	2211861	Source	CPT4	77404
Radiation treatment delivery, single treatment area, single port or parallel opposed ports, simple blocks or no blocks; 20 MeV or greater	2211862	Source	CPT4	77406
Radiation treatment delivery, single treatment area, single port or parallel opposed ports, simple blocks or no blocks; 6-10 MeV	2211860	Source	CPT4	77403
Radiation treatment delivery, superficial and/or ortho voltage, per day	2211858	Source	CPT4	77401
Radiation treatment management, 5 treatments	2211876	Source	CPT4	77427
Special dosimetry (eg, TLD, microdosimetry) (specify), only when prescribed by the treating physician	2211848	Source	CPT4	77331
Special teletherapy port plan, particles, hemibody, total body	2211844	Source	CPT4	77321
Special treatment procedure (eg, total body irradiation, hemibody radiation, per oral or endocavitary irradiation)	2211880	Source	CPT4	77470
Stereoscopic X-ray guidance for localization of target volume for the delivery of radiation therapy	2211873	Source	CPT4	77421
Stereotactic body radiation therapy, treatment management, per treatment course, to 1 or more lesions, including image guidance, entire course not to exceed 5 fractions	2211879	Source	CPT4	77435
Stereotactic radiation treatment management of cranial lesion(s) (complete course of treatment consisting of 1 session)	2211878	Source	CPT4	77432
Teletherapy, isodose plan (whether hand or computer calculated); complex (mantle or inverted Y, tangential ports, the use of wedges, compensators, complex blocking, rotational beam, or special beam considerations)	2211843	Source	CPT4	77315
Teletherapy, isodose plan (whether hand or computer calculated); intermediate (3 or more treatment ports directed to a single area of interest)	2211842	Source	CPT4	77310
Teletherapy, isodose plan (whether hand or computer calculated); simple (1 or 2 parallel opposed unmodified ports directed to a single area of interest)	2211841	Source	CPT4	77305
Therapeutic radiology port image(s)	2211871	Source	CPT4	77417
Transplantation	4300185	Standard	SNOMED	77465005
Unlisted chemotherapy procedure	2314248	Source	CPT4	96549
Unlisted procedure, medical radiation physics, dosimetry and treatment devices, and special services	2211857	Source	CPT4	77399
Unlisted procedure, therapeutic radiology treatment management	2211881	Source	CPT4	77499
Weekly radiation therapy management; complex. (Deprecated)	2722254	Source	CPT4	77430

### Sheet: T6 Chemo and radiation drugs
Name	Concept Id	Source/Standard	Vocab	Code
Aldesleukin	1309770	Standard	RXNORM	70223
Alemtuzumab	1312706	Standard	RXNORM	117055
Altretamine	1368823	Standard	RXNORM	5296
Arsenic trioxide	1333379	Standard	RXNORM	18330
Asparaginase	19012585	Standard	RXNORM	1156
Azacitidine	1314865	Standard	RXNORM	1251
Bacillus Calmette-Guerin vaccine	40213271	Standard	CVX	19
Bevacizumab	1397141	Standard	RXNORM	253337
Bleomycin	1329241	Standard	RXNORM	1622
Bortezomib	1336825	Standard	RXNORM	358258
Busulfan	1333357	Standard	RXNORM	1828
Cabergoline	1558471	Standard	RXNORM	47579
Capecitabine	1337620	Standard	RXNORM	194000
Carboplatin	1344905	Standard	RXNORM	40048
Carmustine	1350066	Standard	RXNORM	2105
Cetuximab	1315411	Standard	RXNORM	318341
Cisplatin	1397599	Standard	RXNORM	2555
Cladribine	19054825	Standard	RXNORM	44157
Clofarabine	19054821	Standard	RXNORM	44151
Cyclophosphamide	1310317	Standard	RXNORM	3002
Cytarabine	1311078	Standard	RXNORM	3041
Dacarbazine	1311409	Standard	RXNORM	3098
Dactinomycin	1311443	Standard	RXNORM	3100
Daunorubicin	1311799	Standard	RXNORM	3109
Denileukin diftitox	19051642	Standard	RXNORM	214470
Dexamethasone	1518254	Standard	RXNORM	3264
Diethylstilbestrol	1525866	Standard	RXNORM	3390
Dihematoporphyrin ether	19089602	Standard	RXNORM	23066
Docetaxel	1315942	Standard	RXNORM	72962
Doxorubicin	1338512	Standard	RXNORM	3639
Epirubicin	1344354	Standard	RXNORM	3995
Etoposide	1350504	Standard	RXNORM	4179
Floxuridine	1355509	Standard	RXNORM	4488
Fludarabine	1395557	Standard	RXNORM	24698
Fluorouracil	955632	Standard	RXNORM	4492
Fulvestrant	1304044	Standard	RXNORM	282357
Gemcitabine	1314924	Standard	RXNORM	12574
Gemtuzumab ozogamicin	42799711	Standard	RXNORM	1294580
Goserelin	1366310	Standard	RXNORM	50610
Histrelin	1366773	Standard	RXNORM	50975
Idarubicin	19078097	Standard	RXNORM	5650
Ifosfamide	19078187	Standard	RXNORM	5657
Interferon alfa-2a	1379969	Standard	RXNORM	5879
Interferon alfa-2b	1380068	Standard	RXNORM	5880
Interferon alfacon-1	1781314	Standard	RXNORM	59744
Interferon gamma-1b	1380191	Standard	RXNORM	5882
Irinotecan	1367268	Standard	RXNORM	51499
Leuprolide	1351541	Standard	RXNORM	42375
Mechlorethamine	1394337	Standard	RXNORM	6674
Medroxyprogesterone	1500211	Standard	RXNORM	6691
Melphalan	1301267	Standard	RXNORM	6718
Mesna	1354698	Standard	RXNORM	44
Methotrexate	1305058	Standard	RXNORM	6851
Mitomycin	1389036	Standard	RXNORM	632
Mitoxantrone	1309188	Standard	RXNORM	7005
Nabilone	913440	Standard	RXNORM	31447
Nelarabine	19002912	Standard	RXNORM	274771
Not otherwise classified, antineoplastic drugs	2718921	Standard	HCPCS	J9999
Oxaliplatin	1318011	Standard	RXNORM	32592
Paclitaxel	1378382	Standard	RXNORM	56946
Panitumumab	19100985	Standard	RXNORM	263034
Pegaspargase	1326481	Standard	RXNORM	34132
Pemetrexed	1304919	Standard	RXNORM	68446
Rituximab	1314273	Standard	RXNORM	121191
Temozolomide	1341149	Standard	RXNORM	37776
Thiotepa	19137385	Standard	RXNORM	10473
Topotecan	1378509	Standard	RXNORM	57308
Trastuzumab	1387104	Standard	RXNORM	224905
Valrubicin	19012543	Standard	RXNORM	31435
Vinblastine	19008264	Standard	RXNORM	11198
Vincristine	1308290	Standard	RXNORM	11202

### Sheet: T7 Non-CRC cancers
Name	Concept Id	Source/Standard	Vocab	Code
Anaplastic large cell lymphoma, ALK-negative	1567664	Source	ICD10CM	C84.7
Anaplastic large cell lymphoma, ALK-positive	1567663	Source	ICD10CM	C84.6
Burkitt lymphoma	1567656	Source	ICD10CM	C83.7
Burkitt's lymphoma (clinical)	4041800	Standard	SNOMED	118617000
Diffuse large B-cell lymphoma	1567654	Source	ICD10CM	C83.3
Erythroleukemia, FAB M6	138099	Standard	SNOMED	93451002
Erythroleukemia, FAB M6 in remission	4139358	Standard	SNOMED	426642002
Extramedullary plasmacytoma	1567678	Source	ICD10CM	C90.2
Gastric lymphoma	4174765	Standard	SNOMED	276811008
Hairy cell leukemia	1567684	Source	ICD10CM	C91.4
Hairy cell leukemia (clinical)	4038845	Standard	SNOMED	118613001
Histiocytic sarcoma	45581266	Source	ICD10CM	C96.A
Hodgkin lymphoma	1567633	Source	ICD10CM	C81
Hodgkin's disease	44826420	Source	ICD9CM	201
Hodgkin's disease (clinical)	4038835	Standard	SNOMED	118599009
Immunoproliferative neoplasm	441523	Standard	SNOMED	275524009
Kaposi's sarcoma	44833300	Source	ICD9CM	176
Kaposi's sarcoma	1567529	Source	ICD10CM	C46
Kaposi's sarcoma (clinical)	434584	Standard	SNOMED	109385007
Langerhans cell histiocytosis, disseminated (clinical)	4038846	Standard	SNOMED	118614007
Large cell anaplastic lymphoma	441235	Standard	SNOMED	277637000
Leukemia	317510	Standard	SNOMED	93143009
Leukemia in remission	135766	Standard	SNOMED	93142004
Leukemia of unspecified cell type	1567711	Source	ICD10CM	C95
Leukemia of unspecified cell type	44829849	Source	ICD9CM	208
Lymphoid leukemia	132853	Standard	SNOMED	188725004
Lymphoid leukemia	1567680	Source	ICD10CM	C91
Lymphoid leukemia	44821758	Source	ICD9CM	204
Lymphosarcoma	200662	Standard	SNOMED	188498009
Lymphosarcoma and reticulosarcoma and other specified malignant tumors of lymphatic tissue	44829823	Source	ICD9CM	200
Malignant histiocytosis (clinical)	4041104	Standard	SNOMED	118612006
Malignant lymphoma	432571	Standard	SNOMED	118600007
Malignant lymphoma of intra-abdominal lymph nodes	200349	Standard	SNOMED	93191005
Malignant lymphoma of intrapelvic lymph nodes	195195	Standard	SNOMED	93192003
Malignant lymphoma of intrathoracic lymph nodes	435753	Standard	SNOMED	93193008
Malignant lymphoma of lymph nodes of axilla AND/OR upper limb	441521	Standard	SNOMED	93194002
Malignant lymphoma of lymph nodes of head, face AND/OR neck	438698	Standard	SNOMED	93195001
Malignant lymphoma of lymph nodes of inguinal region AND/OR lower limb	192560	Standard	SNOMED	93196000
Malignant lymphoma of lymph nodes of multiple sites	132841	Standard	SNOMED	93197009
Malignant lymphoma of spleen	200343	Standard	SNOMED	93198004
Malignant mast cell neoplasm	35206453	Source	ICD10CM	C96.2
Malignant mast cell tumor (clinical)	4040379	Standard	SNOMED	118615008
Malignant melanoma of skin	141232	Standard	SNOMED	93655004
Malignant melanoma of skin	1567502	Source	ICD10CM	C43
Malignant melanoma of skin	44834486	Source	ICD9CM	172
Malignant neoplasm of accessory sinuses	1567484	Source	ICD10CM	C31
Malignant neoplasm of adrenal gland	1567603	Source	ICD10CM	C74
Malignant neoplasm of base of tongue	35206056	Source	ICD10CM	C01
Malignant neoplasm of bladder	44824034	Source	ICD9CM	188
Malignant neoplasm of bladder	1567584	Source	ICD10CM	C67
Malignant neoplasm of body of uterus	44826409	Source	ICD9CM	182
Malignant neoplasm of bone and articular cartilage	44833294	Source	ICD9CM	170
Malignant neoplasm of bone and articular cartilage of other and unspecified sites	1567501	Source	ICD10CM	C41
Malignant neoplasm of brain	44820621	Source	ICD9CM	191
Malignant neoplasm of brain	1567597	Source	ICD10CM	C71
Malignant neoplasm of breast	1567537	Source	ICD10CM	C50
Malignant neoplasm of bronchus and lung	1567486	Source	ICD10CM	C34
Malignant neoplasm of cervix uteri	1567566	Source	ICD10CM	C53
Malignant neoplasm of cervix uteri	44832129	Source	ICD9CM	180
Malignant neoplasm of connective and other soft tissue	44836833	Source	ICD9CM	171
Malignant neoplasm of connective tissue	40488964	Standard	SNOMED	448274000
Malignant neoplasm of corpus uteri	1567567	Source	ICD10CM	C54
Malignant neoplasm of esophagus	1567474	Source	ICD10CM	C15
Malignant neoplasm of esophagus	44834480	Source	ICD9CM	150
Malignant neoplasm of eye	44832131	Source	ICD9CM	190
Malignant neoplasm of eye and adnexa	1567586	Source	ICD10CM	C69
Malignant neoplasm of female breast	44819434	Source	ICD9CM	174
Malignant neoplasm of floor of mouth	44833283	Source	ICD9CM	144
Malignant neoplasm of floor of mouth	1567464	Source	ICD10CM	C04
Malignant neoplasm of gallbladder	35206153	Source	ICD10CM	C23
Malignant neoplasm of gallbladder and extrahepatic bile ducts	44835671	Source	ICD9CM	156
Malignant neoplasm of gastrointestinal tract	443568	Standard	SNOMED	428905002
Malignant neoplasm of gum	44835663	Source	ICD9CM	143
Malignant neoplasm of gum	1567463	Source	ICD10CM	C03
Malignant neoplasm of heart, mediastinum and pleura	1567492	Source	ICD10CM	C38
Malignant neoplasm of hypopharynx	44829790	Source	ICD9CM	148
Malignant neoplasm of hypopharynx	1567472	Source	ICD10CM	C13
Malignant neoplasm of kidney and other and unspecified urinary organs	44826411	Source	ICD9CM	189
Malignant neoplasm of kidney, except renal pelvis	1567581	Source	ICD10CM	C64
Malignant neoplasm of larynx	1567485	Source	ICD10CM	C32
Malignant neoplasm of larynx	44825199	Source	ICD9CM	161
Malignant neoplasm of lip	44824020	Source	ICD9CM	140
Malignant neoplasm of lip	1567461	Source	ICD10CM	C00
Malignant neoplasm of liver and intrahepatic bile ducts	4095432	Standard	SNOMED	187767006
Malignant neoplasm of liver and intrahepatic bile ducts	44829795	Source	ICD9CM	155
Malignant neoplasm of liver and intrahepatic bile ducts	1567479	Source	ICD10CM	C22
Malignant neoplasm of major salivary glands	44835661	Source	ICD9CM	142
Malignant neoplasm of male breast	44829811	Source	ICD9CM	175
Malignant neoplasm of meninges	1567596	Source	ICD10CM	C70
Malignant neoplasm of nasal cavities, middle ear and accessory sinuses	4095442	Standard	SNOMED	187828007
Malignant neoplasm of nasal cavities, middle ear, and accessory sinuses	44829799	Source	ICD9CM	160
Malignant neoplasm of nasal cavity and middle ear	1567483	Source	ICD10CM	C30
Malignant neoplasm of nasopharynx	44819422	Source	ICD9CM	147
Malignant neoplasm of nasopharynx	1567471	Source	ICD10CM	C11
Malignant neoplasm of oropharynx	44830966	Source	ICD9CM	146
Malignant neoplasm of oropharynx	1567470	Source	ICD10CM	C10
Malignant neoplasm of other and ill-defined digestive organs	1567482	Source	ICD10CM	C26
Malignant neoplasm of other and ill-defined sites	44821735	Source	ICD9CM	195
Malignant neoplasm of other and ill-defined sites	1567615	Source	ICD10CM	C76
Malignant neoplasm of other and ill-defined sites in the lip, oral cavity and pharynx	1567473	Source	ICD10CM	C14
Malignant neoplasm of other and ill-defined sites in the respiratory system and intrathoracic organs	1567493	Source	ICD10CM	C39
Malignant neoplasm of other and ill-defined sites within the digestive organs and peritoneum	44834484	Source	ICD9CM	159
Malignant neoplasm of other and ill-defined sites within the lip, oral cavity, and pharynx	44827548	Source	ICD9CM	149
Malignant neoplasm of other and ill-defined sites within the respiratory system and intrathoracic organs	44827557	Source	ICD9CM	165
Malignant neoplasm of other and unspecified female genital organs	1567569	Source	ICD10CM	C57
Malignant neoplasm of other and unspecified female genital organs	44822885	Source	ICD9CM	184
Malignant neoplasm of other and unspecified major salivary glands	1567468	Source	ICD10CM	C08
Malignant neoplasm of other and unspecified male genital organs	1567578	Source	ICD10CM	C63
Malignant neoplasm of other and unspecified parts of biliary tract	1567480	Source	ICD10CM	C24
Malignant neoplasm of other and unspecified parts of mouth	44826385	Source	ICD9CM	145
Malignant neoplasm of other and unspecified parts of mouth	1567466	Source	ICD10CM	C06
Malignant neoplasm of other and unspecified parts of nervous system	44825213	Source	ICD9CM	192
Malignant neoplasm of other and unspecified parts of tongue	1567462	Source	ICD10CM	C02
Malignant neoplasm of other connective and soft tissue	1567534	Source	ICD10CM	C49
Malignant neoplasm of other endocrine glands and related structures	1567607	Source	ICD10CM	C75
Malignant neoplasm of other endocrine glands and related structures	44819441	Source	ICD9CM	194
Malignant neoplasm of ovary	1567568	Source	ICD10CM	C56
Malignant neoplasm of ovary and other uterine adnexa	44829813	Source	ICD9CM	183
Malignant neoplasm of pancreas	1567481	Source	ICD10CM	C25
Malignant neoplasm of pancreas	44830971	Source	ICD9CM	157
Malignant neoplasm of penis	1567573	Source	ICD10CM	C60
Malignant neoplasm of penis and other male genital organs	44824032	Source	ICD9CM	187
Malignant neoplasm of placenta	35206260	Source	ICD10CM	C58
Malignant neoplasm of placenta	44833301	Source	ICD9CM	181
Malignant neoplasm of pleura	35206190	Source	ICD10CM	C38.4
Malignant neoplasm of pleura	44819425	Source	ICD9CM	163
Malignant neoplasm of prostate	35206266	Source	ICD10CM	C61
Malignant neoplasm of prostate	44822887	Source	ICD9CM	185
Malignant neoplasm of renal pelvis	1567582	Source	ICD10CM	C65
Malignant neoplasm of retroperitoneum and peritoneum	44828731	Source	ICD9CM	158
Malignant neoplasm of retroperitoneum and peritoneum	1567533	Source	ICD10CM	C48
Malignant neoplasm of soft tissue	4153882	Standard	SNOMED	269469005
Malignant neoplasm of spinal cord, cranial nerves and other parts of central nervous system	1567598	Source	ICD10CM	C72
Malignant neoplasm of stomach	44828729	Source	ICD9CM	151
Malignant neoplasm of stomach	1567475	Source	ICD10CM	C16
Malignant neoplasm of testis	44829815	Source	ICD9CM	186
Malignant neoplasm of testis	1567574	Source	ICD10CM	C62
Malignant neoplasm of thorax	80665	Standard	SNOMED	188361007
Malignant neoplasm of thymus, heart, and mediastinum	44829803	Source	ICD9CM	164
Malignant neoplasm of thyroid gland	44825214	Source	ICD9CM	193
Malignant neoplasm of thyroid gland	35206304	Source	ICD10CM	C73
Malignant neoplasm of tongue	44832117	Source	ICD9CM	141
Malignant neoplasm of trachea	35206183	Source	ICD10CM	C33
Malignant neoplasm of trachea, bronchus, and lung	44820606	Source	ICD9CM	162
Malignant neoplasm of uterine adnexa, unspecified	35206256	Source	ICD10CM	C57.4
Malignant neoplasm of uterus, part unspecified	44834492	Source	ICD9CM	179
Malignant neoplasm of uterus, part unspecified	35206253	Source	ICD10CM	C55
Malignant neoplasm without specification of site	1567632	Source	ICD10CM	C80
Malignant neoplasm without specification of site	44833310	Source	ICD9CM	199
Malignant tumor of lymphoid hemopoietic and related tissue	4147164	Standard	SNOMED	269475001
Malignant tumor of peritoneum	443400	Standard	SNOMED	363492001
Malignant tumor of peritoneum and retroperitoneum	4089665	Standard	SNOMED	187801002
Malignant tumor of spleen	4180913	Standard	SNOMED	363499005
Mantle cell lymphoma	40481901	Standard	SNOMED	443487006
Mantle cell lymphoma	1567653	Source	ICD10CM	C83.1
Marginal zone lymphoma	40490918	Standard	SNOMED	447100004
Megakaryocytic leukemia	313159	Standard	SNOMED	188754005
Monocytic leukemia	321526	Standard	SNOMED	188744006
Monocytic leukemia	44831017	Source	ICD9CM	206
Monocytic leukemia	1567699	Source	ICD10CM	C93
Multifocal and multisystemic (disseminated) Langerhans-cell histiocytosis	35206451	Source	ICD10CM	C96.0
Multiple myeloma	437233	Standard	SNOMED	109989006
Multiple myeloma	1567676	Source	ICD10CM	C90.0
Multiple myeloma and immunoproliferative neoplasms	44827582	Source	ICD9CM	203
Multiple myeloma and malignant plasma cell neoplasms	1567675	Source	ICD10CM	C90
Mycosis fungoides	1567660	Source	ICD10CM	C84.0
Mycosis fungoides (clinical)	4040380	Standard	SNOMED	118618005
Myeloid leukemia	140666	Standard	SNOMED	188732008
Myeloid leukemia	44825232	Source	ICD9CM	205
Myeloid leukemia	1567689	Source	ICD10CM	C92
Nodular lymphoma	4149840	Standard	SNOMED	269476000
Non-follicular lymphoma	1567651	Source	ICD10CM	C83
Non-Hodgkin's lymphoma of skin	40489940	Standard	SNOMED	448447004
Other and unspecified malignant neoplasm of skin	44824027	Source	ICD9CM	173
Other and unspecified malignant neoplasm of skin	1567515	Source	ICD10CM	C44
Other leukemias of specified cell type	1567705	Source	ICD10CM	C94
Other malignant immunoproliferative diseases	45547551	Source	ICD10CM	C88.8
Other malignant neoplasms of lymphoid and histiocytic tissue	44833324	Source	ICD9CM	202
Other specified and unspecified types of non-Hodgkin lymphoma	1567668	Source	ICD10CM	C85
Other specified leukemia	44827586	Source	ICD9CM	207
Other specified types of non-Hodgkin lymphoma	1567671	Source	ICD10CM	C85.8
Overlapping malignant neoplasm of gastrointestinal tract	197227	Standard	SNOMED	109821008
Peripheral T-cell lymphoma (clinical)	434881	Standard	SNOMED	109977009
Peripheral T-cell lymphoma, not classified	1567662	Source	ICD10CM	C84.4
Plasma cell leukemia	133154	Standard	SNOMED	95210003
Plasma cell leukemia	1567677	Source	ICD10CM	C90.1
Primary central nervous system lymphoma	373152	Standard	SNOMED	307649006
Primary malignant neoplasm of abdomen	36684472	Standard	SNOMED	148911000119107
Primary malignant neoplasm of adrenal gland	198104	Standard	SNOMED	93665005
Primary malignant neoplasm of articular cartilage	444203	Standard	SNOMED	128466006
Primary malignant neoplasm of bladder	196360	Standard	SNOMED	93689003
Primary malignant neoplasm of body of uterus	4162860	Standard	SNOMED	371971003
Primary malignant neoplasm of bone	76914	Standard	SNOMED	93725000
Primary malignant neoplasm of brain	380055	Standard	SNOMED	93727008
Primary malignant neoplasm of carotid body	27235	Standard	SNOMED	93740003
Primary malignant neoplasm of central nervous system	4247822	Standard	SNOMED	93744007
Primary malignant neoplasm of esophagus	26638	Standard	SNOMED	371984007
Primary malignant neoplasm of eye	374874	Standard	SNOMED	371986009
Primary malignant neoplasm of female breast	137809	Standard	SNOMED	93796005
Primary malignant neoplasm of female genital organ	201238	Standard	SNOMED	93797001
Primary malignant neoplasm of floor of mouth	135750	Standard	SNOMED	93802007
Primary malignant neoplasm of gallbladder	197806	Standard	SNOMED	372139008
Primary malignant neoplasm of gum	140950	Standard	SNOMED	371990006
Primary malignant neoplasm of heart	316644	Standard	SNOMED	93825008
Primary malignant neoplasm of hypopharynx	439746	Standard	SNOMED	93831006
Primary malignant neoplasm of intrathoracic organs	4247331	Standard	SNOMED	93841009
Primary malignant neoplasm of kidney	198985	Standard	SNOMED	93849006
Primary malignant neoplasm of larynx	26052	Standard	SNOMED	371995001
Primary malignant neoplasm of lip	4155171	Standard	SNOMED	371996000
Primary malignant neoplasm of lower limb	201518	Standard	SNOMED	93875005
Primary malignant neoplasm of lung	258369	Standard	SNOMED	93880001
Primary malignant neoplasm of major salivary gland	4247836	Standard	SNOMED	93883004
Primary malignant neoplasm of male breast	135489	Standard	SNOMED	93884005
Primary malignant neoplasm of male genital organ	197507	Standard	SNOMED	93885006
Primary malignant neoplasm of mediastinum	438693	Standard	SNOMED	93891008
Primary malignant neoplasm of nasopharynx	36684473	Standard	SNOMED	226521000119108
Primary malignant neoplasm of oral cavity	439404	Standard	SNOMED	372001002
Primary malignant neoplasm of oropharynx	432833	Standard	SNOMED	93933005
Primary malignant neoplasm of ovary	200051	Standard	SNOMED	93934004
Primary malignant neoplasm of pancreas	199754	Standard	SNOMED	372003004
Primary malignant neoplasm of parathyroid gland	139753	Standard	SNOMED	93943008
Primary malignant neoplasm of pelvis	198988	Standard	SNOMED	93953009
Primary malignant neoplasm of penis	195483	Standard	SNOMED	372005006
Primary malignant neoplasm of pharynx	28083	Standard	SNOMED	93961004
Primary malignant neoplasm of pineal gland	26361	Standard	SNOMED	93962006
Primary malignant neoplasm of pituitary gland	24296	Standard	SNOMED	93964007
Primary malignant neoplasm of placenta	36715801	Standard	SNOMED	721567004
Primary malignant neoplasm of pleura	78093	Standard	SNOMED	93966009
Primary malignant neoplasm of prostate	200962	Standard	SNOMED	93974005
Primary malignant neoplasm of renal pelvis	195480	Standard	SNOMED	93985007
Primary malignant neoplasm of respiratory tract	4311499	Standard	SNOMED	93986008
Primary malignant neoplasm of spinal cord	135491	Standard	SNOMED	94068003
Primary malignant neoplasm of spleen	193418	Standard	SNOMED	94071006
Primary malignant neoplasm of stomach	196044	Standard	SNOMED	372014001
Primary malignant neoplasm of testis	433716	Standard	SNOMED	94087009
Primary malignant neoplasm of thyroid gland	133424	Standard	SNOMED	94098005
Primary malignant neoplasm of tongue	437498	Standard	SNOMED	94101009
Primary malignant neoplasm of trachea	432262	Standard	SNOMED	94104001
Primary malignant neoplasm of unspecified site (clinical)	436919	Standard	SNOMED	109356001
Primary malignant neoplasm of upper limb	81239	Standard	SNOMED	94116007
Primary malignant neoplasm of urinary system	76349	Standard	SNOMED	94125001
Primary malignant neoplasm of uterine adnexa	200052	Standard	SNOMED	94126000
Primary malignant neoplasm of uterine cervix	196359	Standard	SNOMED	372024009
Primary malignant neoplasm of uterus	45770892	Standard	SNOMED	10708511000119108
Primary mediastinal (thymic) large B-cell lymphoma	40481522	Standard	SNOMED	444910004
Reticulosarcoma	436920	Standard	SNOMED	373168002
Secondary and unspecified malignant neoplasm of lymph nodes	44836847	Source	ICD9CM	196
Secondary and unspecified malignant neoplasm of lymph nodes	1567618	Source	ICD10CM	C77
Secondary malignant neoplasm of adrenal gland	193144	Standard	SNOMED	94161006
Secondary malignant neoplasm of axillary lymph nodes	442252	Standard	SNOMED	94181007
Secondary malignant neoplasm of bone	78097	Standard	SNOMED	94222008
Secondary malignant neoplasm of bone marrow	4246450	Standard	SNOMED	94217008
Secondary malignant neoplasm of brain and spinal cord	378087	Standard	SNOMED	188462001
Secondary malignant neoplasm of inguinal lymph nodes	194585	Standard	SNOMED	94339008
Secondary malignant neoplasm of intra-abdominal lymph nodes	192568	Standard	SNOMED	94347008
Secondary malignant neoplasm of intrapelvic lymph nodes	200959	Standard	SNOMED	94350006
Secondary malignant neoplasm of intrathoracic lymph nodes	439751	Standard	SNOMED	94351005
Secondary malignant neoplasm of kidney	196053	Standard	SNOMED	94360002
Secondary malignant neoplasm of lymph node	318096	Standard	SNOMED	94392001
Secondary malignant neoplasm of lymph nodes of face	440341	Standard	SNOMED	94393006
Secondary malignant neoplasm of lymph nodes of head	442183	Standard	SNOMED	94394000
Secondary malignant neoplasm of lymph nodes of lower limb	442182	Standard	SNOMED	94395004
Secondary malignant neoplasm of lymph nodes of multiple sites	320342	Standard	SNOMED	94396003
Secondary malignant neoplasm of lymph nodes of neck	442181	Standard	SNOMED	94397007
Secondary malignant neoplasm of lymph nodes of upper limb	434298	Standard	SNOMED	94398002
Secondary malignant neoplasm of nervous system	373425	Standard	SNOMED	94442001
Secondary malignant neoplasm of other and unspecified sites	1567623	Source	ICD10CM	C79
Secondary malignant neoplasm of other specified sites	44836850	Source	ICD9CM	198
Secondary malignant neoplasm of ovary	199752	Standard	SNOMED	94455000
Secondary malignant neoplasm of respiratory and digestive organs	1567619	Source	ICD10CM	C78
Secondary malignant neoplasm of respiratory and digestive systems	4147162	Standard	SNOMED	269473008
Secondary malignant neoplasm of respiratory and digestive systems	44819442	Source	ICD9CM	197
Secondary malignant neoplasm of skin	136354	Standard	SNOMED	94579000
Secondary malignant neoplasm of urinary system	78987	Standard	SNOMED	94663008
Sezary disease, unspecified site	45586049	Source	ICD10CM	C84.10
Sezary's disease (clinical)	4041799	Standard	SNOMED	118611004
Solitary plasmacytoma	1567679	Source	ICD10CM	C90.3
Widespread metastatic malignant neoplastic disease	4233629	Standard	SNOMED	405843009

### Sheet: T8 Endoscopy procedure codes
Name	Concept Id	Source/Standard	Vocab	Code
Closed [endoscopic] biopsy of large intestine	2002705	Source	ICD9Proc	45.25
Colonoscopy	2002703	Source	ICD9Proc	45.23
Colonoscopy through stoma; with ablation of tumor(s), polyp(s), or other lesion(s) not amenable to removal by hot biopsy forceps, bipolar cautery or snare technique	2109112	Source	CPT4	44393
Colonoscopy through stoma; with removal of tumor(s), polyp(s), or other lesion(s) by hot biopsy forceps	2109111	Source	CPT4	44392
Colonoscopy through stoma; with removal of tumor(s), polyp(s), or other lesion(s) by snare technique	2109113	Source	CPT4	44394
Colonoscopy through stoma; with transendoscopic stent placement (includes predilation)	2109114	Source	CPT4	44397
Colonoscopy, flexible, proximal to splenic flexure; with ablation of tumor(s), polyp(s), or other lesion(s) not amenable to removal by hot biopsy forceps, bipolar cautery or snare technique	2109199	Source	CPT4	45383
Colonoscopy, flexible; diagnostic, including collection of specimen(s) by brushing or washing, when performed (separate procedure)	2109194	Source	CPT4	45378
Colonoscopy, flexible; with biopsy, single or multiple	2109196	Source	CPT4	45380
Colonoscopy, flexible; with control of bleeding, any method	2109198	Source	CPT4	45382
Colonoscopy, flexible; with endoscopic ultrasound examination limited to the rectum, sigmoid, descending, transverse, or ascending colon and cecum, and adjacent structures	2109204	Source	CPT4	45391
Colonoscopy, flexible; with removal of tumor(s), polyp(s), or other lesion(s) by hot biopsy forceps	2109200	Source	CPT4	45384
Colonoscopy, flexible; with removal of tumor(s), polyp(s), or other lesion(s) by snare technique	2109201	Source	CPT4	45385
Colonoscopy, flexible; with transendoscopic ultrasound guided intramural or transmural fine needle aspiration/biopsy(s), includes endoscopic ultrasound examination limited to the rectum, sigmoid, descending, transverse, or ascending colon and cecum, and a	2109205	Source	CPT4	45392
Colonoscopy, rigid or flexible, transabdominal via colotomy, single or multiple	2109193	Source	CPT4	45355
Colorectal cancer screening; colonoscopy on individual at high risk	2617208	Source	HCPCS	G0105
Colorectal cancer screening; colonoscopy on individual not meeting criteria for high risk	2617223	Source	HCPCS	G0121
Colorectal cancer screening; flexible sigmoidoscopy	2617207	Source	HCPCS	G0104
Drainage of Large Intestine, Percutaneous Endoscopic Approach, Diagnostic	2745726	Source	ICD10PCS	0D9E4ZX
Drainage of Large Intestine, Via Natural or Artificial Opening Endoscopic, Diagnostic	2745732	Source	ICD10PCS	0D9E8ZX
Drainage of Sigmoid Colon, Percutaneous Endoscopic Approach, Diagnostic	2746233	Source	ICD10PCS	0D9N4ZX
Endoscopic polypectomy of large intestine	2002728	Source	ICD9Proc	45.42
Endoscopy of large intestine through artificial stoma	2002702	Source	ICD9Proc	45.22
Excision of Cecum, Percutaneous Endoscopic Approach, Diagnostic	2747063	Source	ICD10PCS	0DBH4ZX
Excision of Cecum, Via Natural or Artificial Opening Endoscopic, Diagnostic	2747067	Source	ICD10PCS	0DBH8ZX
Excision of Large Intestine, Percutaneous Endoscopic Approach	2747034	Source	ICD10PCS	0DBE4ZZ
Excision of Large Intestine, Via Natural or Artificial Opening Endoscopic	2747038	Source	ICD10PCS	0DBE8ZZ
Excision of Large Intestine, Via Natural or Artificial Opening Endoscopic, Diagnostic	2747037	Source	ICD10PCS	0DBE8ZX
Excision of Sigmoid Colon, Via Natural or Artificial Opening Endoscopic, Diagnostic	2747304	Source	ICD10PCS	0DBN8ZX
Excision of Sigmoid Colon, Via Natural or Artificial Opening, Diagnostic	2747302	Source	ICD10PCS	0DBN7ZX
Extraction of Cecum, Via Natural or Artificial Opening Endoscopic, Diagnostic	43016456	Source	ICD10PCS	0DDH8ZX
Extraction of Large Intestine, Via Natural or Artificial Opening Endoscopic, Diagnostic	43016447	Source	ICD10PCS	0DDE8ZX
Extraction of Sigmoid Colon, Via Natural or Artificial Opening Endoscopic, Diagnostic	43016471	Source	ICD10PCS	0DDN8ZX
Flexible sigmoidoscopy	2002704	Source	ICD9Proc	45.24
Inspection of Lower Intestinal Tract, Via Natural or Artificial Opening Endoscopic	2749131	Source	ICD10PCS	0DJD8ZZ
Proctosigmoidoscopy, rigid; with ablation of tumor(s), polyp(s), or other lesion(s) not amenable to removal by hot biopsy forceps, bipolar cautery or snare technique (eg, laser)	2109177	Source	CPT4	45320
Proctosigmoidoscopy, rigid; with biopsy, single or multiple	2109171	Source	CPT4	45305
Proctosigmoidoscopy, rigid; with removal of single tumor, polyp, or other lesion by hot biopsy forceps or bipolar cautery	2109173	Source	CPT4	45308
Proctosigmoidoscopy, rigid; with removal of single tumor, polyp, or other lesion by snare technique	2109174	Source	CPT4	45309
Sigmoidoscopy, flexible; diagnostic, including collection of specimen(s) by brushing or washing, when performed (separate procedure)	2109180	Source	CPT4	45330
Sigmoidoscopy, flexible; with ablation of tumor(s), polyp(s), or other lesion(s) not amenable to removal by hot biopsy forceps, bipolar cautery or snare technique	2109188	Source	CPT4	45339
Sigmoidoscopy, flexible; with biopsy, single or multiple	2109181	Source	CPT4	45331
Sigmoidoscopy, flexible; with control of bleeding, any method	2109184	Source	CPT4	45334
Sigmoidoscopy, flexible; with endoscopic ultrasound examination	2109190	Source	CPT4	45341
Sigmoidoscopy, flexible; with removal of tumor(s), polyp(s), or other lesion(s) by hot biopsy forceps	2109183	Source	CPT4	45333
Sigmoidoscopy, flexible; with removal of tumor(s), polyp(s), or other lesion(s) by snare technique	2109187	Source	CPT4	45338

### Sheet: T9 Stool Pathology
Name	Concept Id	Source/Standard	Vocab	Code
Stool DNA-based colorectal cancer screening positive	46270738	Standard	SNOMED	70869900
Noninvasive colorectal cancer DNA and occult blood screening [Interpretation] in Stool Narrative	46236058	Standard	LOINC	77353-1
Noninvasive colorectal cancer DNA and occult blood screening [Presence] in Stool	46236059	Standard	LOINC	77354-9
Noninvasive colorectal cancer DNA and occult blood screening | Stool | Molecular pathology	37066194	Standard	LOINC	LP401871-1

### Sheet: T10 Fecal occult blood testing
Name	Concept Id	Source/Standard	Vocab	Code
Hemoglobin.gastrointestinal [Mass/mass] in Stool	3024966	Standard	LOINC	27396-1
Hemoglobin.gastrointestinal [Presence] in Stool	3016251	Standard	LOINC	2335-08-01
Hemoglobin.gastrointestinal [Presence] in Stool --1st specimen	3024098	Standard	LOINC	14563-1
Hemoglobin.gastrointestinal [Presence] in Stool --2nd specimen	3024622	Standard	LOINC	14564-9
Hemoglobin.gastrointestinal [Presence] in Stool --3rd specimen	3011473	Standard	LOINC	14565-6
Hemoglobin.gastrointestinal [Presence] in Stool --4th specimen	3027299	Standard	LOINC	12503-9
Hemoglobin.gastrointestinal [Presence] in Stool --6th specimen	3005720	Standard	LOINC	27401-9
Hemoglobin.gastrointestinal [Presence] in Stool --7th specimen	3023293	Standard	LOINC	27925-7
Hemoglobin.gastrointestinal.lower [Mass/volume] in Stool by Immunoassay	40761554	Standard	LOINC	58453-2
Hemoglobin.gastrointestinal.lower [Presence] in Stool by Immunoassay	3012471	Standard	LOINC	29771-3
Hemoglobin.gastrointestinal.lower [Presence] in Stool by Immunoassay --1st specimen	40761014	Standard	LOINC	57905-2
Hemoglobin.gastrointestinal.lower [Presence] in Stool by Immunoassay --2nd specimen	40759611	Standard	LOINC	56490-6
Hemoglobin.gastrointestinal.lower [Presence] in Stool by Immunoassay --3rd specimen	40759612	Standard	LOINC	56491-4
Occult blood panel - Stool by Immunoassay	40760912	Standard	LOINC	57803-9
